# Operationalizing a routine wastewater monitoring laboratory for SARS-CoV-2

**DOI:** 10.1101/2021.06.06.21258431

**Authors:** Rose S. Kantor, Hannah D. Greenwald, Lauren C. Kennedy, Adrian Hinkle, Sasha Harris-Lovett, Matthew Metzger, Melissa M. Thornton, Justin M. Paluba, Kara L. Nelson

## Abstract

Wastewater-based testing for SARS-CoV-2 is a novel tool for public health monitoring, but additional laboratory capacity is needed to provide routine monitoring at all locations where it has the potential to be useful. Few standardization practices for SARS-CoV-2 wastewater analysis currently exist, and quality assurance/quality control procedures may vary across laboratories. Alongside counterparts at many academic institutions, we built out a laboratory for routine monitoring of wastewater at the University of California, Berkeley. Here, we detail our group’s establishment of a wastewater testing laboratory including standard operating procedures, laboratory buildout and workflow, and a quality assurance plan. We present a complete data analysis pipeline and quality scoring framework and discuss the data reporting process. We hope that this information will aid others at research institutions, public health departments, and wastewater agencies in developing programs to support wastewater monitoring for public health decision-making.
