## Supplementary Tables 1-4 for "Operationalizing a routine wastewater monitoring laboratory for SARS-CoV-2"

### Sheet: Table S1
Table S1. Equipment list for laboratory set-up for the regional wastewater monitoring laboratory at UC Berkeley.
Type	Description	Example Equipment, Catalog Number, Approximate Cost
Major equipment	qPCR or ddPCR machine (purchased 2 for faster turnaround times)	Applied Biosystems QuantStudio 3 Real-Time PCR system 96 well 0.2 mL, A28572, $21000
Major equipment	Refrigerator	Fisherbrand Isotemp General Purpose Laboratory Refrigerators Sliding Glass Door, FBG45RPLA, $4000
Major equipment	-20C Freezer	Fisherbrand Isotemp Value Lab Freezer, 20LFEEFSA, $1500
Major equipment	-80C Freezer and racks	Thermo Scientific TSX Series Ultra-Low Freezer, TSX60086AQ3, $13000 Thermo Scientific Racks, 1950520, $2,500 for quantity 24 (after discount)
Major equipment	Microcentrifuge	Thermo Scientrific mySPIN 12 Mini Centrifuge, 75 004 081, $1500
Major equipment	Drybath and heat block for 50 mL tubes	Benchmark Scientific Four-Block Traditional Digital Dry Bath, 385-10322-E1, $900 And Block 5 x 50 mL centrifuge tubes tall block, 385-10286-E1, $120
Major equipment	Drybath and heat block for microcentrifuge tubes	Thermo Scientific Digital Dry Bath/Block Heater, 88 870 001, $350
Major equipment	Biosafety cabinets (at least 2)	Thermo Scientific 1300 Series Class II Type A2 Biological Safety Cabinet Package 5ft, 13 261 338, $9000 - $14000
Major equipment	Vacuum pump and tubing (if no house vacuum line)	Welch 2522B01, Fisher ID: 010511A + Nalgene 180 Clear Plastic PVC, Fisher ID 14-176-6B, $600 Note: Make sure the pump has a protective vacuum trap and in-line filter.
Major equipment	Deionized water system (if no house DI line)	Check local services for installation and service contracts
Major equipment	Automated liquid handler	Opentrons OT-2 with an 8-Channel and Single-Channel Electronic Pipette and 3 aluminum cold blocks, $9500
Major equipment	Wastewater composite automatic sampler	Teledyne ISCO Model 3710 Full Size Portable Sampler + single-bottle configuration + 3/8"x25' long vinyl suction line with strainer and coupler + Battery, 683710015, $4000 Note: Check the dimensions of your manhole if you intend to hang the autosampler.
Auxilliary equipment	Multichannel and single channel pipettes	Rainin Pipette Starter PL-LTS 2,10,20,200μL, 30579469 , $1,300 Pipet-Lite LTS Pipette L-100XLS+, 17014384, $400 Pipet-Lite LTS Pipette L-1000XLS+, 17014382, $500 Pipet-Lite Multi Pipette L8-10XLS+, 17013802, $1000 Pipet-Lite Multi Pipette L8-20XLS+, 17013803, $1000
Auxilliary equipment	Vacuum manifold (4S extraction method)	Zymo/Genesee EZ-Vac Vacuum Manifold 20-Valve, 11-570, $160
Auxilliary equipment	Vortex	Thermo Scientific Digital Vortex Mixer, 11676684, $500
Auxilliary equipment	96-well plate spinner	Benchmark Scientific C2000 PlateFuge Microcentrifuge with Swing-Out Rotor, 0700358331749, $500
Auxilliary equipment	Balance (sensitive to 0.1 g)	Mettler Toledo NewClassic ME Precision Balances, 01 912 407, $1500
Auxilliary equipment	pH meter	Mettler Toledo S220 SevenCompact pH/Ion Benchtop Meter, 01 915 102, $1000
Auxilliary equipment	Bottle-top dispensers that fit 1 L bottles	Rainin Disp-X Bottle Dispenser 1-10mL, 30373528, $300
Non-consumable items	Filter holders (at least 20)	Millipore Swinnex Polypropylene Filter Holder with Polypropylene O-ring (Dia.: 47mm), SX0004700, $400 for 8 pack
Non-consumable items	100 mL plastic widemouth bottles (at least 20)	Thomas Scientific Wide Mouth Round PP with PP Closure 125mL Bottle, 1155L59, $40 for 12 pack
Non-consumable items	1 L pyrex bottles	Fisher Scientific 1L Pyrex bottle, 064141D, $100
Non-consumable items	Tube racks for 50 mL tubes	Tube rack for 8 tubes, S23992, $15
Non-consumable items	Tube racks for microcentrifuge tubes	Spectrum Chemicals Reversible Rack for Microcentrifuge Tubes, 621-12378-698, $140 for 5 pack
Non-consumable items	Freezer boxes for storing RNA	VWR PolarSafe™ 81-Place Freezer Storage Boxes, 89085-517, $40 for 5 pack

### Sheet: Table S2
Table S2. Process flow information for the regional wastewater monitoring laboratory at UC Berkeley.
Task	Time (hrs)	Location	Details	Safety level	Protocol
Preparation and shipping of sampling kits	NA	Anteroom 1	Make labeled tubes with NaCl, Tris, EDTA	None	Whitney et al. 2020; SI 2
Preparation of extraction materials	NA	Anteroom 1	Buffer preparation, pre-filled bottles for ethanol precipitation, pre-loaded syringe filter holders	None	Whitney et al. 2020
Receive and log samples	0.5	Anteroom 2	Enter samples into sample inventory	BSL2+	-
Add process controls	0.5	Biosafety cabinet 1	Negative control (1 per extraction batch), spike all samples with bovine coronavirus	BSL2+	Whitney et al. 2020
Heat inactivation and cooling	1	Biosafety cabinet 2	Batch of 20	BSL2+	Whitney et al. 2020
RNA extraction	1	Biosafety cabinet 1	Batch of 20	BSL2+	Whitney et al. 2020
RNA elution (in heatblock)	0.5	Biosafety cabinet 2	Batch of 20	BSL2+	Whitney et al. 2020
Cleaning	NA	Main Lab	Filter holders, bottles, vacuum manifold	BSL2+	see Supplemental Materials
RT-qPCR plate preparation	0.5 - 3	Biosafety cabinet 3 or automated liquid handler (in interior room)	12 samples, 1x and 5x dilutions, 8 standards and controls	BSL2	Greenwald et al. 2020
RT-qPCR run	1	Main Lab, qPCR area		BSL2	Greenwald et al. 2020
QC check	0.5	Cloud	Run custom code	None	https://github.com/wastewaterlab/data_analysis
Data analysis	NA	Cloud	Run custom code	None	https://github.com/wastewaterlab/data_analysis
Biweekly tasks
Preparing 10% bleach and 70% ethanol for cleaning
Preparing bovine coronavirus stock and dilutions
Resuspending and aliquoting RT-qPCR reagents
Preparing RT-qPCR standards (initial stock dilutions)
Ordering and inventorying supplies
Routine equipment maintenance
Coordinate hazardous waste pickups

### Sheet: Table S3
Table S3. Per sample cost of consumables and reagents for the regional wastewater monitoring laboratory at UC Berkeley.
Items	Purpose	Company	Catalog #	Amount per unit ordered	Metric	Amount used per wastewater sample replicate	Unit Price	Cost per sample replicate	Notes
NaCl	Lysis	Fisher Scientific	7647-14-5	1	kg	0.0099969	50.68	0.506643
50 mL conical tubes (centrifuge-rated) CentriStar	Lysis	Corning	430829	500	tube	3	91.18	0.54708
Tris (reagent grade)	Lysis	SIGMA-ALDRICH	T3253	1	kg	6.6606e-05	99.97	0.0066586
EDTA, Disodium ACS Reagent Grade	Lysis	Ricca Chemical	RDCE0220-500B	500	g	0.0116896	62.09	0.00145161
5 um 47mm PVDF (SVLP) flat membrane filters	Prefiltration	Emd Millipore Corp	SVLP04700	100	filters	1	156.14	1.5614
50 mL syringe	Prefiltration	Fisher	136898	40	syringes	1	31.3	0.7825
Ethanol (70%)	RNA extraction	Fisher Bioreagent	BP82024	4	L	0.04	55.6	0.556
Ethanol (96%)	RNA extraction	Fisher Bioreagent	BP82014	4	L	0.009	59.87	0.134708
Wash Buffer 1	RNA extraction	NA	NA	1	L	0.005	7.5591	NA	Cost is included under the individual components
Wash Buffer 2	RNA extraction	NA	NA	1	L	0.01	12.3909	NA	Cost is included under the individual components
ZymoPURE Elution Buffer	RNA extraction	Zymo Research	D4200-7-12	12	mL	0.2	18.83	0.313833
Zymo IIIP columns with reservoir	RNA extraction	Zymo Research	C1040-5	5	columns and reservoirs	1	42.04	8.408
200uL pipette tips	RNA extraction	Ranin		960	tips	2	121	0.252083
Bovilis Coronavirus Calf Vaccine	RNA extraction	Merck Animal Health	16445	20	mL	0.005	142.61	0.0356525	5 ul of stock (50 ul of 1:10 dilution)
Microcentrifuge LoBind, 1.5 mL tubes (PCR Clean)	RNA extraction and qPCR	Fisher	22431021	250	tubes	2	31.41	0.25128
5 mL tubes, LoBind, PCR Clean	qPCR	Eppendorf	30122348	NA	NA	NA	NA	NA	Cost per sample is negligible
0.5 mL tubes, LoBind, PCR Clean	qPCR	Fisher	13698790	NA	NA	NA	NA	NA	Cost per sample is negligible
Luna Universal Probe One-Step RT-qPCR Kit	qPCR	New England BioLabs	E3006X	1000	rxns	12	680	8.16	SARS-CoV-2 N1: 2 dilutions x 3 technical replicates; 12 samples per plate PMMoV / BCoV: 1 dilution x 3 technical replicates; 24 samples per plate Standards and NTCs: 24 wells per plate (a factor of 1 or 2 rxn per sample per assay)
8-strip PCR tubes	qPCR	VWR	75982-956	NA	NA	NA	NA	NA	Cost per sample is negligible
PCR-grade water (DNase/RNase free)	qPCR	Fisher	AM9935	NA	NA	NA	NA	NA	Cost per sample is negligible
Carrier RNA	qPCR	Qiagen	19073	NA	NA	NA	NA	NA	Cost per sample is negligible; buffer AVL comes with 5 tubes with 310 uL of carrier RNA
Low EDTA TE Buffer	qPCR	Fisher	50843207	NA	NA	NA	NA	NA	Cost per sample is negligible
plate seals	qPCR	Fisher	4311971	NA	NA	NA	NA	NA	Cost per sample is negligible
Microplates, Genomic, 96-Well, Eppendorf, Twin.tec, PCR, Clear, Extra-thin polypropylene wells, Semi-skirted, Polycarbonate frame, 250uL	qPCR	Fisher/Eppendorf	E951020303	25	plates	0.25	91.23	0.9123	96 wells - 24 for standards and NTCs plus 12 samples in two dilutions in technical triplicate per plate
20 uL tips	qPCR			960	tips	8.33333	121	1.05035
Standards (N standard plasmid)	qPCR	IDT	NA	NA	NA	NA	NA	NA	Cost per sample is negligible
Standards (combined PMMoV / BCoV gBlock)	qPCR	IDT	NA	NA	NA	NA	NA	NA	Cost per sample is negligible
N1 primers and probe	qPCR	IDT	NA	NA	NA	NA	NA	0.25
PMMoV primers and probe	qPCR	IDT	NA	NA	NA	NA	NA	0.25
BCoV primers and probe	qPCR	IDT	NA	NA	NA	NA	NA	0.25
Shipping	Operations	NA	NA	1	box	1	Variable	Variable	NOTE: multiple samples and replicates are included per box
Ethanol disposal	Operations	NA	NA	15	Gal	0.0250964	324.865	0.543529
Biohazard waste disposal	Operations	NA	NA	NA	NA	NA	NA	NA	Cost per sample is negligible
COST PER SAMPLE								24.7735

### Sheet: Table S4
Table S4. Data quality scoring framework.
Step	Parameter name	Control type	Weight in score	High quality (1 pt)	Acceptable quality (0.5 pt)	Poor quality (0 pt)	QC follow-up	Over/underestimation or false pos/neg if parameter out of range	Explanation
Sampling	Number of hours represented by composite	quantitative performance	5	≥ 20 hrs or missing data	≥10 hrs	< 10 or grab sample	none	false neg/over/underestimation	Less than 24 hours represented indicates an issue with the autosampler, suggesting an incomplete sample and possible over/underestimation of concentration or false negative
Sampling	Additional notes about the sample	qualitative performance	NA	NA	NA	NA	read notes in this field	NA	Samplers and laboratory personnel at wastewater agencies sometimes write comments about samples when something unusual occurs or is observed during sampling.
Sampling	sample hold time	quantitative performance	10	< 3 days	< 5 days	> 5 days	none	false neg/underestimation	Hold time could decrease the reported quantity of SARS-CoV-2 due to RNA degradation
Extraction	extraction negative control	negative control	10	True (no amplification)	control is > 1 Cq above sample	control Cq is within 1 of sample	remove data; extract additional biological replicate	false pos/overestimation	Extraction controls test for sample cross-contamination that could lead to false positives. Based on several months of observation in our lab, there may be low-level cross-contamination of PMMoV (from samples into extraction blank), but there should never be cross-contamination of N1. If the extraction negative control amplifies, the quality score for a given sample will be substantially lowered …
Extraction	extraction processing error	qualitative performance	10	none	none	error reported (clogged column, spilled sample)	read notes in this field	false neg/underestimation	Extraction errors include sample spilled and column clogged. The RNA extraction is performed using a silica column which sometimes clogs due to wastewater debris. If the column clogs, only a fraction of the sample will be processed, leading to underestimation / lower sensitivity / higher potential for false negative results. Samples from some locations are more prone to clogging than others.
Extraction	extraction recovery efficiency	quantitative performance	10	> 5%	> 1%	< 1% or missing data	remove data; extract additional biological replicate	false neg/underestimation	Indication of the success of RNA extraction. If below the threshold, higher potential for false negatives in SARS-CoV-2 detection
Extraction	human fecal indicator virus concentration	quantitative performance / positive control	10	>2e3	>2e2	< 1e2 or missing data	remove data	false neg/underestimation	Indication of the success of RNA extraction. If below the threshold, higher potential for false negatives in SARS-CoV-2 detection. Thresholds were chosen based on observed values for PMMoV.
qPCR	no-template control	negative control	10	True (no amplification)	control is > 1 Cq above sample	control Cq is within 1 of sample	rerun plate, replace data	false pos/overestimation	No-template controls (NTCs) are run in triplicate on each qPCR plate. Amplification in the NTC indicates potential cross-contamination on a plate. If the no-template control amplifies, the quality score for a given sample will be substantially lowered if the concentration in that sample is within 1 Ct of the control.
qPCR	efficiency	quantitative performance	10	90-110%	80-120%	< 80% or > 120%	rerun plate, replace data	underestimation (if below 100%), overestimation (if above 100%)	Efficiency reflects how well the qPCR worked. Our qPCR assays have been optimized to 100% efficiency, but there may be some plate-to-plate variation due to reagents and environmental factors. Lower efficiency indicates that the template did not amplify as well as expected and may be underreported
qPCR	number of points in standard curve	positive control	10	≥ 5	≥3	<3	if standards failed to amplify, reanalyze all samples on the plate	false neg/underestimation	Number of points on the standard curve. Our assay should always detect all or nearly all standards within the range of the 7-point standard curve. If standards fail to amplify, it could indicate an issue with the mastermix that may have affected samples on the same plate.
qPCR	standard deviation of the Cq values for triplicate qPCR reactions for a sample	quantitative performance	10	< 0.5 or PCR nondetect	< 1	≥ 1	none	either	Standard deviation of Cq values among 3 technical replicates. The higher this is, the more likely there was a technical error in qPCR.
qPCR	Inhibition determined by the ratio of gene copies per well in 5-fold dilution : undiluted	quantitative performance	5	< 2	>=2	Missing data	none	underestimation	Wastewater contains substances that interfere with PCR, leading to depressed values. We assay for SARS-CoV-2 using both undiluted and 5-fold diluted RNA. If there was inhibition, dilution can lead to a cleaner sample input and higher concentrations (after accounting for dilution), so this is acceptable. We compare the results from diluted and undiluted samples to determine if there was inhibition…
